# Hymecromone: A Clinical Prescription Hyaluronan Inhibitor for Efficiently Blocking COVID-19 Progression

**DOI:** 10.1101/2021.10.19.21263786

**Authors:** Shuai Yang, Yun Ling, Fang Zhao, Wei Li, Zhigang Song, Lu Wang, Qiuting Li, Mengxing Liu, Ying Tong, Lu Chen, Daoping Ru, Tongsheng Zhang, Kaicheng Zhou, Baolong Zhang, Peng Xu, Zhicong Yang, Wenxuan Li, Yuanlin Song, Jianqing Xu, Tongyu Zhu, Fei Shan, Wenqiang Yu, Hongzhou Lu

**Affiliations:** Laboratory of RNA Epigenetics, Institutes of Biomedical Sciences & Shanghai Public Health Clinical Center & Department of General Surgery, Huashan Hospital, Cancer Metastasis Institute Shanghai Medical College, Fudan University, Shanghai, China; Shanghai Public Health Clinical Center, Fudan University, Shanghai, China; Zhongshan Hospital, Fudan University, Shanghai, China

## Abstract

**Background:** We previously found that human identical sequences (HIS) of SARS-CoV-2 promote the clinical progression of COVID-19 by upregulating hyaluronan (HA). As one of the drugs for hyaluronan inhibition, hymecromone was chosen for evaluating its therapeutic effects on COVID-19.

**Methods:** ELISA was performed to detect the level of HA in COVID-19 patients. We first analyzed the correlation between the level of plasma HA and clinical parameters (lymphocytes, C-reactive protein, D-dimer, and fibrinogen). We then assessed the correlation between the plasma HA level and pulmonary lesions, which were quantified by using artificial intelligence based on chest CT scans, including ground-glass opacity (GGO) and consolidation. Furthermore, we assessed the effect of hyaluronan treatment on the formation of pulmonary lesions in mice and evaluated the role of hymecromone on hyaluronan production in cultured cells. Finally, 94 of the 144 confirmed COVID-19 patients received oral hymecromone in addition to standard care, whereas the others with only standard care were treated as control. Abnormal serological markers in two groups were selected to determine the efficacy of hymecromone.

**Findings:** Plasma HA was closely relevant to clinical parameters, including lymphocytes (n = 158; *r* = -0.50; *P* < 0.0001), CRP (n = 156; *r* = 0.55; *P* < 0.0001), D-dimer (n = 154; *r* = 0.38; *P* < 0.0001), and fibrinogen (n = 152; *r* = 0.37; *P* < 0.0001), as well as the mass (n = 120; *r* = 0.30; *P* = 0.0008) and volume (n = 120; *r* = 0.30; *P* = 0.0009) of GGO, the mass (n = 120; *r* = 0.34; *P* = 0.0002) and volume (n = 120; *r* = 0.35; *P* < 0.0001) of consolidation. Mice experiment further verified that hyaluronan could cause pulmonary lesions directly. Hymecromone remarkably reduced HA via downregulating *HAS2/HAS3* expression. Accordingly, the number of lymphocytes recovered more quickly as the fold change of lymphocytes per day was higher in hymecromone-treated patients (n = 8) than the control group (n = 5) (*P* < 0.01). Moreover, 89% patients with hymecromone treatment had pulmonary lesion absorption while only 42% patients in control group had pulmonary lesion absorption (*P* < 0.0001).

**Interpretation:** Hyaluronan is closely correlated with COVID-19 progression and can serve as a plasma biomarker. As a promising treatment for COVID-19, hymecromone deserves our further efforts to determine its effect in a larger cohort of COVID-19 patients.

**Funding:** National Key R&D Program of China, Major Special Projects of Basic Research of Shanghai Science and Technology Commission, and Shanghai Science and Technology Innovation Action Plan, Medical Innovation Research Special Project, Research of early identification and warning of acute respiratory infectious diseases.

**Research in context:** *Evidence before this study:* Our previous study revealed that human identical sequences (HIS) of SARS-CoV-2 promotes hyaluronan production in COVID-19 patients. We searched PubMed for studies associated with hyaluronan and COVID-19 using the search terms (“hyaluronan” OR “hyaluronic acid” OR “hymecromone”) AND (“COVID-19” OR “SARS-CoV-2”) without any language restrictions from inception up to May 27, 2021. The studies showed that hyaluronan was present in lung alveoli of severe COVID-19 and SARS-CoV-2 infection-induced hyaluronan. Meanwhile, one report showed that hyaluronan was related to the severity of COVID-19 based on the research of 32 COVID-19 cases. As the inhibitor of hyaluronan synthesis, hymecromone is already an approved drug for patients with biliary spasms in Europe and Asia. However, it is unclear whether hymecromone is an effective therapeutic drug for COVID-19.

*Added value of this study:* We found significant correlations between hyaluronan and clinical parameters (lymphocytes, C-reaction protein, D-dimer, fibrinogen, and pulmonary lesions) in COVID-19 patients. Hyaluronan is the essential material for the induction of ground-glass opacity formation in the lung of COVID-19 patients. The lymphopenia of COVID-19 may be due to T cell exhaustion caused by hyaluronan. Notably, we demonstrated that hymecromone could accelerate the recovery of lymphopenia and pulmonary lesion absorption of COVID-19 in clinical sets.

*Implications of all the available evidence:* Our finding shows that hymecromone could significantly improve the clinical manifestations, especially in severe COVID-19 patients. Reducing hyaluronan using specific drugs could be a promising and alternative therapeutic strategy for COVID-19, especially for the treatment of patients with lymphopenia and pulmonary lesion.x
