## Supplementary Table 1 for "Hymecromone: A Clinical Prescription Hyaluronan Inhibitor for Efficiently Blocking COVID-19 Progression"

### Sheet: Sheet1
Primers	Sequence (5'-3')
GAPDH-F	CTGGGCTACACTGAGCACC
GAPDH-R	AAGTGGTCGTTGAGGGCAATG
HAS1-F	CGCTCGGAGATTCGGTGGACTA
HAS1-R	CCAGTATCGCAGGCTGCTTAGG
HAS2-F	GCTCGCAACACGTAACGCAAT
HAS2-R	CCAGTGCTCTGAAGGCTGTGTA
HAS3-F	AGGTGGTCATGGTGGTGGATGG
HAS3-R	CTCGCCTGCCTCATGGAAGTTG
